# Utilizing the Amide Proton Transfer Technique to Characterize Diffuse Gliomas Based on the WHO 2021 Classification of CNS Tumors

**DOI:** 10.1101/2023.08.24.23294427

**Authors:** Elena Filimonova, Anton Pashkov, Norayr Borisov, Anton Kalinovsky, Jamil Rzaev

**Affiliations:** FSBI “Federal Center of Neurosurgery”, Novosibirsk, Russia; Department of Neurosurgery, Novosibirsk State Medical University, Novosibirsk, Russia; Department of Data Collection and Processing Systems, Novosibirsk State Technical University, Novosibirsk, Russia; Department of Neuroscience, Institute of Medicine and Psychology, Novosibirsk State University, Novosibirsk, Russia

**Keywords:** brain glioma, amide proton transfer imaging, arterial spin labeling, apparent diffusion coefficient, qualitative MRI features

## Abstract

**Purpose:** Diffuse gliomas present a significant challenge for healthcare systems globally. While brain MRI plays a vital role in diagnosis, prognosis, and treatment monitoring, accurately characterizing gliomas using conventional MRI techniques alone is challenging. In this study, we explored the potential of utilizing the amide proton transfer (APT) technique alone or in combination with other quantitative MRI sequences to predict tumor grade and type based on the WHO 2021 Classification of CNS Tumors.

**Methods:** Forty-two adult patients with histopathologically confirmed brain gliomas were included in the study. They underwent 3T MRI imaging, which involved APT, arterial spin labeling (ASL), and diffusion-weighted imaging sequences. Multinomial and binary logistic regression models were employed to classify patients into clinically relevant groups based on MRI findings and demographic variables.

**Results:** We found that the best model for tumor grade classification included patient age along with APT values. The highest sensitivity (88%) was observed for Grade 4 tumors, while Grade 3 tumors showed the highest specificity (79%). For tumor type classification, our model incorporated four predictors: APT values, necrosis, and the presence of hemorrhage. The glioblastoma group had the highest sensitivity and specificity (87%), whereas balanced accuracy was the lowest for astrocytomas, indicating that the model performs better at detecting patients with glioblastoma rather than astrocytomas.

**Conclusion:** The APT technique shows great potential for noninvasive evaluation of diffuse gliomas. The changes in the classification of gliomas as per the WHO 2021 version of the CNS Tumor Classification did not affect its usefulness in predicting tumor grade or type.
