## Supplementary Table 2 for "Utilizing the Amide Proton Transfer Technique to Characterize Diffuse Gliomas Based on the WHO 2021 Classification of CNS Tumors"

### Sheet: Лист1
	Gender	Age	Grade	IDH1	1p19q	F1	F2	F3	F4	F5	F6	F7	F8	F9	F10	F11	F12	F13	F14	F16	F17	F18	F19	F20	F21	F22	F23	F24	F25
APT_001	male	31-35	2	mutant	0	2	1	1	1	2	2	2	1	1	1	1	1	2	4	1	2	1	1	2	3	2	2	1	1
APT_002	male	41-45	2	mutant	0	2	3	3	2	2	2	2	1	1	1	1	1	2	3	1	2	1	2	2	1	2	2	1	1
APT_003	male	66-70	2	mutant	1	1	1	1	1	2	2	2	1	1	1	1	1	2	4	2	2	1	1	2	1	2	2	1	2
APT_004	male	26-30	3	mutant	0	1	1	1	2	2	2	3	2	1	1	1	1	2	4	2	2	1	2	2	1	2	2	1	1
APT_005	female	46-50	3	mutant	0	3	1	1	1	2	2	2	2	1	1	1	1	2	3	1	2	1	1	2	3	2	2	1	1
APT_006	female	36-40	3	mutant	0	2	1	1	1	2	2	2	1	1	1	1	1	2	4	1	2	1	2	2	3	2	2	1	1
APT_007	male	31-35	3	mutant	1	2	3	3	3	1	1	2	1	2	2	4	3	2	2	2	2	1	2	2	3	3	3	2	1
APT_008	female	66-70	3	mutant	1	2	1	1	2	1	1	2	2	1	1	2	2	2	4	2	4	1	2	2	3	2	2	1	1
APT_009	male	36-40	4	mutant	0	1	1	1	2	3	3	5	1	1	1	2	2	2	2	2	3	1	2	2	2	3	3	1	1
APT_010	male	66-70	4	mutant	0	3	3	2	1	2	2	2	2	1	1	1	1	2	4	2	3	1	2	2	2	3	2	1	1
APT_011	male	61-65	4	mutant	0	1	1	4	3	1	1	5	1	1	1	2	2	2	4	2	3	1	2	2	1	2	2	1	1
APT_012	male	51-55	4	mutant	0	2	3	1	2	2	2	2	1	1	3	1	1	2	2	1	3	1	1	2	1	2	2	1	1
APT_013	female	36-40	4	mutant	0	4	1	4	3	1	1	2	2	1	2	4	2	2	3	2	3	1	2	1	2	3	2	1	1
APT_014	female	66-70	4	mutant	0	4	3	4	3	3	3	5	1	1	2	3	2	2	2	2	4	1	2	2	2	3	2	1	1
APT_015	female	56-60	4	wild	0	4	3	4	3	4	4	5	1	1	3	3	2	2	1	2	3	1	2	1	4	3	3	1	1
APT_016	female	76-80	4	wild	0	1	3	4	3	3	3	5	1	2	2	3	2	2	3	2	3	1	1	2	1	2	2	1	1
APT_017	female	66-70	4	wild	0	1	3	1	3	4	4	4	1	1	3	3	2	2	1	2	3	1	1	2	2	2	2	1	1
APT_018	female	51-55	4	wild	0	1	1	1	3	4	4	4	1	1	2	3	2	2	2	2	3	1	2	2	2	3	3	1	1
APT_019	female	71-75	4	wild	0	1	3	1	3	4	4	5	1	1	3	3	2	2	1	2	3	1	1	2	1	2	2	1	1
APT_020	male	66-70	4	wild	0	2	1	1	3	3	3	5	1	1	2	3	2	2	3	2	3	2	2	2	3	2	2	1	1
APT_021	male	41-45	3	mutant	0	1	1	1	2	2	2	2	1	1	1	1	1	2	4	2	2	1	2	2	2	3	2	1	1
APT_022	male	66-70	4	mutant	0	2	1	1	1	2	2	2	1	1	3	1	1	3	4	1	3	1	2	2	1	2	2	1	1
APT_023	male	41-45	3	mutant	1	4	3	4	3	3	3	4	2	1	1	3	2	2	4	2	3	2	2	2	1	2	2	1	1
APT_024	female	26-30	4	mutant	0	1	3	1	1	2	2	2	1	1	1	1	1	2	5	2	2	1	1	2	1	2	2	1	1
APT_025	male	61-65	3	mutant	1	5	3	5	2	2	2	2	1	1	1	1	1	2	4	2	2	1	2	2	2	3	3	1	1
APT_026	female	51-55	3	mutant	0	1	3	1	1	2	2	2	1	1	1	1	1	3	4	1	2	1	1	2	1	2	2	1	1
APT_027	female	31-35	3	mutant	0	1	1	1	1	2	2	2	1	1	1	1	1	2	5	1	2	1	1	2	1	2	2	1	1
APT_028	female	41-45	3	mutant	1	1	1	1	2	2	2	2	1	1	1	1	1	3	4	2	4	1	2	2	2	2	2	1	1
APT_029	male	51-55	3	mutant	1	1	1	4	2	2	2	2	1	1	3	1	1	2	1	2	2	1	2	2	3	3	2	1	1
APT_030	female	56-60	2	mutant	1	1	1	1	1	2	2	2	1	1	1	1	1	2	4	1	2	1	1	2	1	2	2	1	1
APT_031	female	66-70	4	wild	0	1	3	1	3	3	3	5	1	2	2	3	2	2	2	2	3	1	1	2	1	2	2	1	1
APT_032	male	61-65	4	mutant	0	2	1	1	3	1	1	4	1	1	1	4	3	2	4	2	3	1	2	2	1	2	2	2	1
APT_033	female	71-75	4	wild	0	4	3	4	3	1	1	3	1	1	2	4	2	2	2	2	3	2	1	2	1	2	2	1	1
APT_034	female	51-55	4	wild	0	1	3	1	3	4	4	4	2	1	3	4	2	2	1	2	3	1	2	2	2	3	3	1	1
APT_035	male	46-50	4	wild	0	1	3	4	2	3	3	2	1	2	2	3	2	2	3	1	3	2	1	2	1	2	2	1	1
APT_036	male	51-55	2	mutant	0	6	3	2	1	2	2	2	2	1	1	1	1	2	5	1	2	1	2	1	4	3	3	1	1
APT_037	female	66-70	4	wild	0	2	3	3	3	3	3	5	1	1	3	3	2	2	2	2	3	2	2	2	3	2	2	1	1
APT_038	female	46-50	4	wild	0	6	3	4	3	1	1	4	1	1	1	4	2	2	4	1	3	1	2	1	4	3	3	1	1
APT_039	female	56-60	4	wild	0	1	2	1	3	1	1	4	1	1	2	4	2	2	3	2	3	1	2	2	2	2	2	1	1
APT_040	female	71-75	4	wild	0	2	1	1	3	3	3	5	2	1	2	3	2	2	3	2	3	2	2	2	1	2	2	1	1
APT_041	female	56-60	4	wild	0	1	3	1	3	4	4	5	1	1	3	3	2	2	1	2	3	1	1	2	1	2	2	1	1
APT_042	male	21-25	3	mutant	1	1	1	1	2	4	4	2	1	1	3	1	1	3	1	2	3	1	1	2	2	3	3	1	1
